# Blinded study: prospectively defined high frequency oscillations predict seizure outcome in individual patients

**DOI:** 10.1101/2020.12.24.20248799

**Authors:** V Dimakopoulos, P Mégevand, E Boran, S Momjian, M Seeck, S Vulliémoz, J Sarnthein

## Abstract

**Background:** Interictal high frequency oscillations (HFO) are discussed as biomarkers for epileptogenic brain tissue that should be resected in epilepsy surgery to achieve seizure freedom. The prospective classification of tissue sampled by individual electrode contacts remains a challenge. We have developed an automated, prospective definition of clinically relevant HFO in intracranial EEG (iEEG) from MNI Montreal and tested it in iEEG from Zurich. We here validate the algorithm on iEEG recorded in an independent epilepsy center so that HFO analysis was blinded to seizure outcome.

**Methods:** We selected consecutive patients from Geneva University Hospitals who underwent resective epilepsy surgery with postsurgical follow-up > 12 months. We analyzed long-term iEEG recordings during non-rapid eye movement (NREM) sleep that we segmented into intervals of 5 min. HFOs were defined in the ripple (80-250 Hz) and the fast ripple (FR, 250-500 Hz) frequency band. Contacts with the highest rate of ripples co-occurring with FR (FRandR) designated the HFO area. If the HFO area was not fully resected and the patient suffered from recurrent seizures (ILAE 2-6), this was classified as a true positive (TP) prediction.

**Results:** We included iEEG recordings from 16 patients (median age 32 y, range [18-53]) with stereotactic depth electrodes and/or with subdural electrode grids (median follow-up 27 mo, range [12-55]). The HFO area had high test-retest reliability across intervals (median dwell time 95%). We excluded two patients with dwell time < 50% from further analysis.

The HFO area was fully included in the resected volume in 2/4 patients who achieved postoperative seizure freedom (ILAE 1, specificity 50%) and was not fully included in 9/10 patients with recurrent seizures (ILAE > 1, sensitivity 90%), leading to an accuracy of 79%.

**Conclusions:** We validated the automated procedure to delineate the clinical relevant HFO area in individual patients of an independently recorded dataset and achieved the same good accuracy as in our previous studies.

**Significance:** The reproducibility of our results across datasets is promising for a multicienter study testing the clinical application of HFO detection to guide epilepsy surgery.
