## Supplemental Table for "Blinded study: prospectively defined high frequency oscillations predict seizure outcome in individual patients"

### Sheet: Supplementary Table 1
Supplementary Table 1: HFO area, resected volume and seizure onset zone for each patient																													LEGEND
HFO area for all patients that underwent surgery.																													resection volume
For each patient, we list the postsurgical seizure outcome (ILAE), the names of the electrodes inside the resection cavity and the SOZ. The resected volume (RV) is highlighted in red.																													HFO area
Channels with the HFO rate exceeding the 95% percentile of the HFO distribution define the HFO area and are highlighted in green. The electrode contacts inside the SOZ are marked in bold.																													SOZ
Abbreviations: PTD =parietal temporal right; HAD = hippocampus anterior right; AD = amygdala right; HPD = hippocampus posterior right; FOL = frontal orbital; FP = frontal pole; FOM = orbito-frontal middle;																													Occipital
OPG = occipital parietal left; HAG = hippocampus anterior left; TPG = temporal pole left; PT = parietal temporal; AM = amygdala; HA = hippocampus anterior; IPD = insula posterior right; TP = temporal pole;																													Sensorimotor
TPD = temporal pole right; FOG = frontal orbital left; HPG = hippocampus posterior left; G = grid; SC = strip central; PS = parietal strip; IH = paracentral; TMA = temporal anterior; TMP = temporal posterior;
TPA = temporal pole anterior; TIP = temporal inferior posterior; IVA = insula ventral ; CPD = cingulate posterior right; IMD = insula middle right; IVGv = insula ventral left; CAD = caudal anterior cingulate
Patient
1	ILAE 1	TN
	PTD5	PTD4	PTD3	PTD2	PTD1	HAD8	HAD7	HAD1	HAD2	HAD3	AD8	AD7	AD6	AD5	AD4	AD3	AD2	AD1	HPD1	HPD2	HPD3
								HAD1	HAD2	HAD3
2	ILAE 1	TN
	FOL4	FOL3	FOL2	FOL1	FP1	FP2	FP3	FOM1	FOM2	FOM3
	FOL4	FOL3	FOL2
3	ILAE 1	FP
	OPG7	OPG6	OPG5	OPG4	OPG3	OPG2	OPG1
								HAG2	HAG3	TPG5	TPG6
4	ILAE 1	FP
	PT8	PT7	PT6	PT5	PT4	PT3	PT2	PT1	AM10	AM9	AM8	AM7	AM6	AM5	AM4	AM3	AM2	AM1	HA4	HA3	HA2	HA1	HPD1	HPD2	HPD3	IPD9	IPD8
																				HA3	HA2	HA1	HPD1	HPD2	HPD3
5	ILAE 4	TP
	HA8	HA7	HA5	HA4	HA3	HA2	HA1	HP2	HP1	TP7	TP6	TP5	TP4	TP3	TP2	TP1	AD8	AD7	AD6	AD5	AD4	AD3	AD2	AD1
						HA2	HA1			TP7	TP6	TP5
6	ILAE 5	TP
	TPD5	TPD4	TPD3	TPD2	HAD8	HAD7	HAD6	HPD8	HPD7	HPD6	IPD6	IPD5	IPD4	IPD3	IPD2	FOG2	FOG3
								HPD8	HPD7							FOG2	FOG3
7	ILAE 4	TP
	GA7	GA6	GA5	GA4	GB7	GB6	GB5	GE3	GE4	GE5	SC6	SC5	SC4	SC3	PS6	PS5	PS4	PS3	PS2	GA8	GB8	GC8	GD8	GB7	GC7	GD7	GE7	GF7	GD6	GE6	GF6	GG4	GG3	GG2	IH2	IH1
								GE3	GE4	GE5
8	ILAE 3	TP
	TMA4	TMA3	TMA2	TMA1	TMP4	TMP3	TMP2	TMP1	TPA5	TPA4	TPA2	TPA1	TIP6	TIP5	HAG1	HAG2	HAG4	HAG5	IVA4	IVP4
															HAG1	HAG2	HAG4	HAG5
9	ILAE 3	TP
	TPD6	TPD5	TPD4	TPD3	TPD2	TPD1	AD8	AD7	AD6	AD5	AD4	AD3	AD2	AD1	HAD1	HAD2
											AD4	AD3	AD2	AD1	HAD1	HAD2
10	ILAE 4	TP
	CPD1
		HAD1	HAD2	HAD3	HPD1	HPD2	AD1	AD2	AD3	AD4	IPD10	IPD9
11	ILAE 3	TP
	HAD10	HAD04	HAD3	HAD2	HAD1	HPD1	HPD2	AD10	AD09	AD08	AD07	AD06	AD05	AD04	AD3	AD02	AD01	IMD2	IMD1	IPD11	IPD10	IMD13	IMD7	IMD6
			HAD3	HAD2	HAD1	HPD1	HPD2								AD3	AD02	AD01
12	ILAE 3	TP
	AG8	AG7	AG6	AG5	AG4	AG3	AG2	AG1	HAG10	HAG9	HAG8	HAG7	HAG6	HAG5	HAG4	HAG3	HAG2	HAG1	HPD1	HPD2	IVGv1	AD1	AD2	AD3	AD4	CPD8	CPD7
																			HPD1	HPD2		AD1	AD2	AD3	AD4
13	ILAE 4	TP
	CAD1	AD4	AD3	AD2	AD1	HAD4	HAD3	HAD2	HAD1	HPD4	HPD3	HPD2	HPD1
				AD2	AD1	HAD4	HAD3			HPD4	HPD3
14	ILAE 5	FN
	TPD5	TPD4	TPD3	TPD2	TPD1	AD10	AD9	AD8	AD7	AD6	AD5	AD4	AD3	AD2	AD1	HAD10	HAD9	HAD8	HAD7	HAD6	HAD5	HAD4	HAD3	HAD2	HAD1	HPD1	HPD2	HPD3
																							HAD3	HAD2	HAD1
